# Identifying novel gene dysregulation associated with opioid overdose death: A meta-analysis of differential gene expression in human prefrontal cortex

**DOI:** 10.1101/2024.01.12.24301153

**Authors:** Javan K. Carter, Bryan C. Quach, Caryn Willis, Melyssa S. Minto, PGC-SUD Epigenetics Working Group, Dana B. Hancock, Janitza Montalvo-Ortiz, Olivia Corradin, Ryan W. Logan, Consuelo Walss-Bass, Brion S. Maher, Eric Otto Johnson

## Abstract

Only recently have human postmortem brain studies of differential gene expression (DGE) associated with opioid overdose death (OOD) been published; sample sizes from these studies have been modest (N = 40-153). To increase statistical power to identify OOD-associated genes, we leveraged human prefrontal cortex RNAseq data from four independent OOD studies and conducted a transcriptome-wide DGE meta-analysis (N = 285). Using a unified gene expression data processing and analysis framework across studies, we meta-analyzed 20LJ098 genes and found 335 significant differentially expressed genes (DEGs) by OOD status (false discovery rate < 0.05). Of these, 66 DEGs were among the list of 303 genes reported as OOD-associated in prior prefrontal cortex molecular studies, including genes/gene families (e.g., *OPRK1, NPAS4*, *DUSP, EGR*). The remaining 269 DEGs were not previously reported (e.g., *NR4A2, SYT1, HCRTR2, BDNF*). There was little evidence of genetic drivers for the observed differences in gene expression between opioid addiction cases and controls. Enrichment analyses for the DEGs across molecular pathway and biological process databases highlight an interconnected set of genes and pathways from orexin and tyrosine kinase receptors through MEK/ERK/MAPK signaling to affect neuronal plasticity.
