## supplementary table 2 for "Identifying novel gene dysregulation associated with opioid overdose death: A meta-analysis of differential gene expression in human prefrontal cortex"

	Category	Prop._SNPs	Prop._h2	Prop._h2_std_error	Enrichment	Enrichment_std_error	Enrichment_p	Coefficient	Coefficient_std_error	Coefficient_z.score	Enrichment.pBonferroni	Enrichment.pFDR_BH
1	years_of_education	0.02855854	0.039969302	0.003665967	1.399556895	0.128366761	0.002192383	7.46e-09	2.81e-09	2.650167508	0.103042001	0.056604027
2	bipolar	0.02855854	0.055342966	0.008937828	1.937877978	0.31296514	0.00358772	8.14e-08	3.69e-08	2.20429455	0.16862284	0.056604027
3	schizophrenia	0.02855854	0.043952496	0.005188274	1.539031597	0.181671537	0.004065899	5.79e-08	2.91e-08	1.992087876	0.191097253	0.056604027
4	alzheimers_disease	0.02855854	0.092168708	0.024361723	3.227360614	0.853045111	0.004817364	1.28e-08	1.01e-08	1.264383263	0.226416108	0.056604027
5	insomnia_jansen	0.02855854	0.04669088	0.007469658	1.634918286	0.261556	0.014890192	3.63e-09	1.83e-09	1.982042023	0.699839024	0.118670057166667
6	long_sleep_duration_dashti	0.02855854	0.051958111	0.009726962	1.819354579	0.340597292	0.015149369	2.45e-09	1.16e-09	2.117231954	0.712020343	0.118670057166667
7	smoking_cessation	0.02855854	0.055944183	0.011730657	1.958930043	0.410758269	0.018762695	4.25e-09	2.12e-09	2.009214209	0.881846665	0.125978095
8	age_of_initiation	0.02855854	0.050287997	0.010883702	1.76087419	0.381101475	0.044333723	4.58e-09	2.61e-09	1.756581766	1	0.256238323444444
9	cigarettes_per_day	0.02855854	0.056668713	0.014525922	1.984300051	0.508636702	0.049066913	8.41e-09	5.32e-09	1.580164743	1	0.256238323444444
10	drinks_per_week	0.02855854	0.043754706	0.007933138	1.532105834	0.277785121	0.057314547	2.84e-09	2.07e-09	1.373539658	1	0.2693783709
11	smoking_initiation	0.02855854	0.03689132	0.004909129	1.291778916	0.171897043	0.088340121	3.05e-09	1.81e-09	1.680083482	1	0.374547179384615
12	cross_disorder	0.02855854	0.045211517	0.01001357	1.583117233	0.350633127	0.097777885	1.13e-08	9.25e-09	1.223247345	1	0.374547179384615
13	autism	0.02855854	0.045191922	0.010090293	1.582431074	0.353319638	0.103598156	1.8e-08	1.15e-08	1.569142266	1	0.374547179384615
14	brain_volume_total_intracranial	0.02855854	0.093099593	0.048073289	3.259956275	1.68332445	0.115558995	3.85e-08	4.58e-08	0.840689666	1	0.387948054642857
15	neuroticism	0.02855854	0.040007202	0.007538115	1.400883981	0.263953098	0.132556896	5.78e-09	3.68e-09	1.57033507	1	0.4153449408
16	brain_volume_mean_accumbens	0.02855854	0.109255847	0.060987822	3.825680374	2.135537091	0.150084128	4.77e-08	3.69e-08	1.294206289	1	0.440872126
17	anorexia	0.02855854	0.038544102	0.007881392	1.349652386	0.275973218	0.209696365	1.23e-08	1.07e-08	1.150110039	1	0.490270926954545
18	lifetime_cannabis_use	0.02855854	0.041688556	0.010576489	1.459757938	0.37034416	0.216711738	4.62e-09	3.97e-09	1.161351577	1	0.490270926954545
19	heaviness_smoking_index	0.02855854	-0.011401946	0.03455353	-0.399248189	1.209919346	0.221564391	-2e-08	1.33e-08	-1.50950027	1	0.490270926954545
20	depressive_symptoms	0.02855854	0.013250957	0.012684967	0.463992791	0.444174217	0.225219143	-2.85e-09	3.14e-09	-0.90747329	1	0.490270926954545
21	ftnd	0.02855854	0.053325734	0.022012434	1.867242976	0.770782877	0.227983535	7.87e-09	9.22e-09	0.853918563	1	0.490270926954545
22	amyotrophic_lateral_sclerosis	0.02855854	0.082262133	0.048738499	2.880473993	1.706617295	0.229488519	6.4e-09	1.3e-08	0.490620445	1	0.490270926954545
23	neo_conscientiousness	0.02855854	0.087237271	0.060643416	3.054682397	2.123477438	0.264995685	2.86e-08	2.8e-08	1.022683799	1	0.541512921521739
24	cotinine_levels	0.02855854	-0.140656701	1.264240784	-4.925206218	44.26839631	0.294436441	-9.28e-08	8.7e-08	-1.066532093	1	0.576604696958333
25	insomnia_lane	0.02855854	0.03375564	0.005257262	1.181980593	0.18408722	0.325237308	8.56e-10	1.72e-09	0.497318156	1	0.598400807357143
26	opioid_addiction_144	0.02855854	0.048532739	0.021048356	1.699412449	0.737024913	0.3469349	1.23e-09	1.56e-09	0.792359349	1	0.598400807357143
27	college_completion	0.02855854	0.039608697	0.011968257	1.386930016	0.419078039	0.354807628	5.13e-09	6.32e-09	0.812741531	1	0.598400807357143
28	brain_volume_mean_hippocampus	0.02855854	0.063794916	0.038899109	2.233829719	1.362083232	0.356494098	2.32e-08	3.41e-08	0.681433577	1	0.598400807357143
29	sleep_duration_dashti	0.02855854	0.033215374	0.005467052	1.163062723	0.191433156	0.39363104	6.42e-10	2.04e-09	0.31480057	1	0.637953754482759
30	childhood_intelligence	0.02855854	0.046876705	0.022860351	1.641425114	0.800473364	0.412044606	1.64e-08	2.27e-08	0.722992776	1	0.6455365494
31	brain_volume_mean_amygdala	0.02855854	3.352936509	326.834431	117.405738	11444.36749	0.440093455	2.52e-08	3.46e-08	0.727096944	1	0.653626006242424
32	alcohol_dependence	0.02855854	0.054896525	0.03482631	1.922245468	1.219470938	0.447282994	1.78e-08	2.09e-08	0.850703074	1	0.653626006242424
33	adhd	0.02855854	0.021841663	0.00906701	0.764803185	0.317488566	0.458928898	-1.79e-08	2.67e-08	-0.672173386	1	0.653626006242424
34	brain_volume_mean_putamen	0.02855854	0.037426926	0.015115911	1.310533572	0.529295644	0.551517643	-4.74e-09	3.2e-08	-0.148184792	1	0.759414566631579
35	brain_volume_mean_caudate	0.02855854	0.013677034	0.027587656	0.478912204	0.966003699	0.592987799	-4.97e-08	3.36e-08	-1.479342609	1	0.759414566631579
36	major_depressive_disorder	0.02855854	0.031311628	0.005342416	1.096401547	0.187068942	0.606841811	1.85e-09	1.91e-09	0.965938756	1	0.759414566631579
37	brain_volume_mean_pallidum	0.02855854	0.050324037	0.042666193	1.762136188	1.49399068	0.607415189	5.07e-09	3.7e-08	0.136841255	1	0.759414566631579
38	ptsd	0.02855854	0.015831145	0.025203546	0.554340126	0.882522216	0.613994756	-2.12e-09	5.9e-09	-0.359040347	1	0.759414566631579
39	opioid_addiction_gsem	0.02855854	0.022766537	0.01298755	0.797188385	0.454769382	0.65671731	-4.09e-09	6.22e-09	-0.657392972	1	0.791428553076923
40	cannabis_use_disorder	0.02855854	0.049844118	0.055693852	1.745331421	1.950164525	0.699469092	1.49e-08	4.85e-08	0.306421745	1	0.806941325195122
41	neo_openness	0.02855854	0.013147755	0.041214139	0.460379105	1.443145842	0.703927539	-2.55e-09	2.37e-08	-0.107461806	1	0.806941325195122
42	brain_volume_mean_thalamus	0.02855854	0.01950295	0.032042269	0.682911295	1.121985527	0.77286313	-2.66e-08	3.35e-08	-0.793894641	1	0.855471672813953
43	parkinsons	0.02855854	0.018122085	0.037768684	0.634559204	1.322500518	0.782665573	-1.07e-07	1.04e-07	-1.035128209	1	0.855471672813953
44	sleep_duration_jansen	0.02855854	0.029762151	0.005704529	1.042145375	0.199748602	0.832979851	-3.57e-10	2.15e-09	-0.165938305	1	0.872289303777778
45	subjective_wellbeing	0.02855854	0.031063789	0.012017861	1.087723271	0.42081497	0.83517061	1.28e-10	1.67e-09	0.076534802	1	0.872289303777778
46	short_sleep_duration_dashti	0.02855854	0.029020287	0.007590546	1.016168418	0.265789017	0.951453205	-6.26e-10	1.89e-09	-0.331194113	1	0.972136970326087
47	intelligence	0.02855854	0.028697924	0.007039961	1.004880629	0.24650982	0.984228487	-3.24e-09	7.3e-09	-0.443630436	1	0.984228487
