## supplementary table 3 for "Identifying novel gene dysregulation associated with opioid overdose death: A meta-analysis of differential gene expression in human prefrontal cortex"

cell_type	sosnowski_p_adj	sosnowski_p	corradin_p_adj	corradin_p	mendez_p_adj	mendez_p	seney_p_adj	seney_p	meta_p	meta_p_adj
GABAergic neurons	0.2758096238912675	0.03064551376569639	1	0.6690023927729141	1	0.21163807205949517	1	0.9630383246494063	0.20423038310876265	1
Macrophage	1	0.8164693048719588	1	0.22435480241896705	0.5156122598038094	0.057290251089312155	1	0.37952602185825246	0.19879824433379947	1
Mural	1	0.9133727610692222	0.3578623016606783	0.039762477962297586	1	0.17999808972962833	0.5035438811458547	0.05594932012731719	0.044922441154305846	0.26953464692583506
OPCs	1	0.679150075008962	1	0.49004503912087005	1	0.7825800314448053	1	0.43657450220844574	0.8244159514314714	1
Tcell	1	0.9294094848104085	1	0.24930590518000725	1	0.15153266071554253	1	0.30487472736221455	0.3360771317976769	1
astrocytes	1	0.8087007809516046	1	0.4639928347467476	1	0.5968160871693122	1	0.37216413323215647	0.7608248035547336	1
excitatory neurons	0.23619833063688428	0.026244258959653807	1	0.676406455719389	1	0.2489988979597879	1	0.4160788036915597	0.12649174000648078	0.7589504400388847
microglia	0.0016628877682777878	1.8476530758642086e-4	1	0.8444992571176246	1	0.3571680997257892	1	0.4325424390129661	0.006473117838600644	0.038838707031603865
oligodendrocytes	1	0.2829366047827074	1	0.3028199299822485	0.17143734552507509	0.019048593947230564	1	0.6361061262254745	0.08878212950255143	0.5326927770153086
