## Supplementary table 9 for "Identifying novel gene dysregulation associated with opioid overdose death: A meta-analysis of differential gene expression in human prefrontal cortex"

### Sheet: All Reactome Results
Gene Symbol	FC Direction	wfisher_adj_pvalue	Pathway name	All Pahtways
EGR4	DOWN	0.000270921	Signaling by NTRKs	Signaling by NTRKs, Nuclear Events (kinase and transcription factor activation), Signaling by NTRK1 (TRKA), NGF-stimulated transcription, Signaling by Receptor Tyrosine Kinases
EGR4	DOWN	0.000270921	Nuclear Events (kinase and transcription factor activation)	Signaling by NTRKs, Nuclear Events (kinase and transcription factor activation), Signaling by NTRK1 (TRKA), NGF-stimulated transcription, Signaling by Receptor Tyrosine Kinases
EGR4	DOWN	0.000270921	Signaling by NTRK1 (TRKA)	Signaling by NTRKs, Nuclear Events (kinase and transcription factor activation), Signaling by NTRK1 (TRKA), NGF-stimulated transcription, Signaling by Receptor Tyrosine Kinases
EGR4	DOWN	0.000270921	NGF-stimulated transcription	Signaling by NTRKs, Nuclear Events (kinase and transcription factor activation), Signaling by NTRK1 (TRKA), NGF-stimulated transcription, Signaling by Receptor Tyrosine Kinases
EGR4	DOWN	0.000270921	Signaling by Receptor Tyrosine Kinases	Signaling by NTRKs, Nuclear Events (kinase and transcription factor activation), Signaling by NTRK1 (TRKA), NGF-stimulated transcription, Signaling by Receptor Tyrosine Kinases
ARC	DOWN	0.000270921	Signaling by NTRKs	Signaling by NTRKs, Nuclear Events (kinase and transcription factor activation), Signaling by NTRK1 (TRKA), NGF-stimulated transcription, Signaling by Receptor Tyrosine Kinases
ARC	DOWN	0.000270921	Nuclear Events (kinase and transcription factor activation)	Signaling by NTRKs, Nuclear Events (kinase and transcription factor activation), Signaling by NTRK1 (TRKA), NGF-stimulated transcription, Signaling by Receptor Tyrosine Kinases
ARC	DOWN	0.000270921	Signaling by NTRK1 (TRKA)	Signaling by NTRKs, Nuclear Events (kinase and transcription factor activation), Signaling by NTRK1 (TRKA), NGF-stimulated transcription, Signaling by Receptor Tyrosine Kinases
ARC	DOWN	0.000270921	NGF-stimulated transcription	Signaling by NTRKs, Nuclear Events (kinase and transcription factor activation), Signaling by NTRK1 (TRKA), NGF-stimulated transcription, Signaling by Receptor Tyrosine Kinases
ARC	DOWN	0.000270921	Signaling by Receptor Tyrosine Kinases	Signaling by NTRKs, Nuclear Events (kinase and transcription factor activation), Signaling by NTRK1 (TRKA), NGF-stimulated transcription, Signaling by Receptor Tyrosine Kinases
EGR1	DOWN	0.0019194	Signaling by NTRKs	Signaling by NTRKs, Nuclear Events (kinase and transcription factor activation), Signaling by NTRK1 (TRKA), NGF-stimulated transcription, Signaling by Receptor Tyrosine Kinases
EGR1	DOWN	0.0019194	Nuclear Events (kinase and transcription factor activation)	Signaling by NTRKs, Nuclear Events (kinase and transcription factor activation), Signaling by NTRK1 (TRKA), NGF-stimulated transcription, Signaling by Receptor Tyrosine Kinases
EGR1	DOWN	0.0019194	Signaling by NTRK1 (TRKA)	Signaling by NTRKs, Nuclear Events (kinase and transcription factor activation), Signaling by NTRK1 (TRKA), NGF-stimulated transcription, Signaling by Receptor Tyrosine Kinases
EGR1	DOWN	0.0019194	NGF-stimulated transcription	Signaling by NTRKs, Nuclear Events (kinase and transcription factor activation), Signaling by NTRK1 (TRKA), NGF-stimulated transcription, Signaling by Receptor Tyrosine Kinases
EGR1	DOWN	0.0019194	Signaling by Receptor Tyrosine Kinases	Signaling by NTRKs, Nuclear Events (kinase and transcription factor activation), Signaling by NTRK1 (TRKA), NGF-stimulated transcription, Signaling by Receptor Tyrosine Kinases
BDNF	DOWN	0.00525265	Signaling by NTRKs	Signaling by NTRKs, Signaling by Receptor Tyrosine Kinases
BDNF	DOWN	0.00525265	Signaling by Receptor Tyrosine Kinases	Signaling by NTRKs, Signaling by Receptor Tyrosine Kinases
FOSB	DOWN	0.0113189	Signaling by NTRKs	Signaling by NTRKs, Nuclear Events (kinase and transcription factor activation), Signaling by NTRK1 (TRKA), NGF-stimulated transcription, Signaling by Receptor Tyrosine Kinases
FOSB	DOWN	0.0113189	Nuclear Events (kinase and transcription factor activation)	Signaling by NTRKs, Nuclear Events (kinase and transcription factor activation), Signaling by NTRK1 (TRKA), NGF-stimulated transcription, Signaling by Receptor Tyrosine Kinases
FOSB	DOWN	0.0113189	Signaling by NTRK1 (TRKA)	Signaling by NTRKs, Nuclear Events (kinase and transcription factor activation), Signaling by NTRK1 (TRKA), NGF-stimulated transcription, Signaling by Receptor Tyrosine Kinases
FOSB	DOWN	0.0113189	NGF-stimulated transcription	Signaling by NTRKs, Nuclear Events (kinase and transcription factor activation), Signaling by NTRK1 (TRKA), NGF-stimulated transcription, Signaling by Receptor Tyrosine Kinases
FOSB	DOWN	0.0113189	Signaling by Receptor Tyrosine Kinases	Signaling by NTRKs, Nuclear Events (kinase and transcription factor activation), Signaling by NTRK1 (TRKA), NGF-stimulated transcription, Signaling by Receptor Tyrosine Kinases
SHC1	UP	0.0153628	Signaling by NTRKs	Signaling by NTRKs, Signaling by NTRK1 (TRKA), Signaling by Receptor Tyrosine Kinases
SHC1	UP	0.0153628	Signaling by NTRK1 (TRKA)	Signaling by NTRKs, Signaling by NTRK1 (TRKA), Signaling by Receptor Tyrosine Kinases
SHC1	UP	0.0153628	Signaling by Receptor Tyrosine Kinases	Signaling by NTRKs, Signaling by NTRK1 (TRKA), Signaling by Receptor Tyrosine Kinases
STMN1	DOWN	0.016171	Signaling by Receptor Tyrosine Kinases	Signaling by Receptor Tyrosine Kinases
DUSP6	DOWN	0.0168742	Signaling by NTRKs	Signaling by NTRKs, Nuclear Events (kinase and transcription factor activation), Signaling by NTRK1 (TRKA), Signaling by Receptor Tyrosine Kinases
DUSP6	DOWN	0.0168742	Nuclear Events (kinase and transcription factor activation)	Signaling by NTRKs, Nuclear Events (kinase and transcription factor activation), Signaling by NTRK1 (TRKA), Signaling by Receptor Tyrosine Kinases
DUSP6	DOWN	0.0168742	Signaling by NTRK1 (TRKA)	Signaling by NTRKs, Nuclear Events (kinase and transcription factor activation), Signaling by NTRK1 (TRKA), Signaling by Receptor Tyrosine Kinases
DUSP6	DOWN	0.0168742	Signaling by Receptor Tyrosine Kinases	Signaling by NTRKs, Nuclear Events (kinase and transcription factor activation), Signaling by NTRK1 (TRKA), Signaling by Receptor Tyrosine Kinases
FGF2	UP	0.0177839	Signaling by Receptor Tyrosine Kinases	Signaling by Receptor Tyrosine Kinases
DUSP4	DOWN	0.0179985	Signaling by NTRKs	Signaling by NTRKs, Nuclear Events (kinase and transcription factor activation), Signaling by NTRK1 (TRKA), Signaling by Receptor Tyrosine Kinases
DUSP4	DOWN	0.0179985	Nuclear Events (kinase and transcription factor activation)	Signaling by NTRKs, Nuclear Events (kinase and transcription factor activation), Signaling by NTRK1 (TRKA), Signaling by Receptor Tyrosine Kinases
DUSP4	DOWN	0.0179985	Signaling by NTRK1 (TRKA)	Signaling by NTRKs, Nuclear Events (kinase and transcription factor activation), Signaling by NTRK1 (TRKA), Signaling by Receptor Tyrosine Kinases
DUSP4	DOWN	0.0179985	Signaling by Receptor Tyrosine Kinases	Signaling by NTRKs, Nuclear Events (kinase and transcription factor activation), Signaling by NTRK1 (TRKA), Signaling by Receptor Tyrosine Kinases
LAMB3	DOWN	0.0222139	Signaling by Receptor Tyrosine Kinases	Signaling by Receptor Tyrosine Kinases
SPRY2	DOWN	0.0254219	Signaling by Receptor Tyrosine Kinases	Signaling by Receptor Tyrosine Kinases
ATP6V0C	DOWN	0.0257004	Signaling by Receptor Tyrosine Kinases	Signaling by Receptor Tyrosine Kinases
EGR2	DOWN	0.0289729	Signaling by NTRKs	Signaling by NTRKs, Nuclear Events (kinase and transcription factor activation), Signaling by NTRK1 (TRKA), NGF-stimulated transcription, Signaling by Receptor Tyrosine Kinases
EGR2	DOWN	0.0289729	Nuclear Events (kinase and transcription factor activation)	Signaling by NTRKs, Nuclear Events (kinase and transcription factor activation), Signaling by NTRK1 (TRKA), NGF-stimulated transcription, Signaling by Receptor Tyrosine Kinases
EGR2	DOWN	0.0289729	Signaling by NTRK1 (TRKA)	Signaling by NTRKs, Nuclear Events (kinase and transcription factor activation), Signaling by NTRK1 (TRKA), NGF-stimulated transcription, Signaling by Receptor Tyrosine Kinases
EGR2	DOWN	0.0289729	NGF-stimulated transcription	Signaling by NTRKs, Nuclear Events (kinase and transcription factor activation), Signaling by NTRK1 (TRKA), NGF-stimulated transcription, Signaling by Receptor Tyrosine Kinases
EGR2	DOWN	0.0289729	Signaling by Receptor Tyrosine Kinases	Signaling by NTRKs, Nuclear Events (kinase and transcription factor activation), Signaling by NTRK1 (TRKA), NGF-stimulated transcription, Signaling by Receptor Tyrosine Kinases
RIT1	UP	0.0290855	Signaling by NTRKs	Signaling by NTRKs, Signaling by NTRK1 (TRKA), Signaling by Receptor Tyrosine Kinases
RIT1	UP	0.0290855	Signaling by NTRK1 (TRKA)	Signaling by NTRKs, Signaling by NTRK1 (TRKA), Signaling by Receptor Tyrosine Kinases
RIT1	UP	0.0290855	Signaling by Receptor Tyrosine Kinases	Signaling by NTRKs, Signaling by NTRK1 (TRKA), Signaling by Receptor Tyrosine Kinases
MAPKAPK2	UP	0.0290855	Signaling by NTRKs	Signaling by NTRKs, Nuclear Events (kinase and transcription factor activation), Signaling by NTRK1 (TRKA), Signaling by Receptor Tyrosine Kinases
MAPKAPK2	UP	0.0290855	Nuclear Events (kinase and transcription factor activation)	Signaling by NTRKs, Nuclear Events (kinase and transcription factor activation), Signaling by NTRK1 (TRKA), Signaling by Receptor Tyrosine Kinases
MAPKAPK2	UP	0.0290855	Signaling by NTRK1 (TRKA)	Signaling by NTRKs, Nuclear Events (kinase and transcription factor activation), Signaling by NTRK1 (TRKA), Signaling by Receptor Tyrosine Kinases
MAPKAPK2	UP	0.0290855	Signaling by Receptor Tyrosine Kinases	Signaling by NTRKs, Nuclear Events (kinase and transcription factor activation), Signaling by NTRK1 (TRKA), Signaling by Receptor Tyrosine Kinases
FLT3LG	UP	0.0312144	Signaling by Receptor Tyrosine Kinases	Signaling by Receptor Tyrosine Kinases
DNM1	DOWN	0.0312144	Signaling by NTRKs	Signaling by NTRKs, Signaling by NTRK1 (TRKA), Signaling by Receptor Tyrosine Kinases
DNM1	DOWN	0.0312144	Signaling by NTRK1 (TRKA)	Signaling by NTRKs, Signaling by NTRK1 (TRKA), Signaling by Receptor Tyrosine Kinases
DNM1	DOWN	0.0312144	Signaling by Receptor Tyrosine Kinases	Signaling by NTRKs, Signaling by NTRK1 (TRKA), Signaling by Receptor Tyrosine Kinases
PLAT	UP	0.0389555	Signaling by Receptor Tyrosine Kinases	Signaling by Receptor Tyrosine Kinases
LRIG1	UP	0.0407277	Signaling by Receptor Tyrosine Kinases	Signaling by Receptor Tyrosine Kinases
ANOS1	UP	0.0409783	Signaling by Receptor Tyrosine Kinases	Signaling by Receptor Tyrosine Kinases
NAB2	DOWN	0.043407	Signaling by NTRKs	Signaling by NTRKs, Nuclear Events (kinase and transcription factor activation), Signaling by NTRK1 (TRKA), NGF-stimulated transcription, Signaling by Receptor Tyrosine Kinases
NAB2	DOWN	0.043407	Nuclear Events (kinase and transcription factor activation)	Signaling by NTRKs, Nuclear Events (kinase and transcription factor activation), Signaling by NTRK1 (TRKA), NGF-stimulated transcription, Signaling by Receptor Tyrosine Kinases
NAB2	DOWN	0.043407	Signaling by NTRK1 (TRKA)	Signaling by NTRKs, Nuclear Events (kinase and transcription factor activation), Signaling by NTRK1 (TRKA), NGF-stimulated transcription, Signaling by Receptor Tyrosine Kinases
NAB2	DOWN	0.043407	NGF-stimulated transcription	Signaling by NTRKs, Nuclear Events (kinase and transcription factor activation), Signaling by NTRK1 (TRKA), NGF-stimulated transcription, Signaling by Receptor Tyrosine Kinases
NAB2	DOWN	0.043407	Signaling by Receptor Tyrosine Kinases	Signaling by NTRKs, Nuclear Events (kinase and transcription factor activation), Signaling by NTRK1 (TRKA), NGF-stimulated transcription, Signaling by Receptor Tyrosine Kinases
PXN	UP	0.0435663	Signaling by Receptor Tyrosine Kinases	Signaling by Receptor Tyrosine Kinases

### Sheet: NGF-stimulated transcription
Gene Symbol	FC Direction	wfisher_adj_pvalue	Pathway name	All Pahtways
EGR4	DOWN	0.000270921	NGF-stimulated transcription	Signaling by NTRKs, Nuclear Events (kinase and transcription factor activation), Signaling by NTRK1 (TRKA), NGF-stimulated transcription, Signaling by Receptor Tyrosine Kinases
ARC	DOWN	0.000270921	NGF-stimulated transcription	Signaling by NTRKs, Nuclear Events (kinase and transcription factor activation), Signaling by NTRK1 (TRKA), NGF-stimulated transcription, Signaling by Receptor Tyrosine Kinases
EGR1	DOWN	0.0019194	NGF-stimulated transcription	Signaling by NTRKs, Nuclear Events (kinase and transcription factor activation), Signaling by NTRK1 (TRKA), NGF-stimulated transcription, Signaling by Receptor Tyrosine Kinases
FOSB	DOWN	0.0113189	NGF-stimulated transcription	Signaling by NTRKs, Nuclear Events (kinase and transcription factor activation), Signaling by NTRK1 (TRKA), NGF-stimulated transcription, Signaling by Receptor Tyrosine Kinases
EGR2	DOWN	0.0289729	NGF-stimulated transcription	Signaling by NTRKs, Nuclear Events (kinase and transcription factor activation), Signaling by NTRK1 (TRKA), NGF-stimulated transcription, Signaling by Receptor Tyrosine Kinases
NAB2	DOWN	0.043407	NGF-stimulated transcription	Signaling by NTRKs, Nuclear Events (kinase and transcription factor activation), Signaling by NTRK1 (TRKA), NGF-stimulated transcription, Signaling by Receptor Tyrosine Kinases

### Sheet: Nuclear Events (kinase and tr
Gene Symbol	FC Direction	wfisher_adj_pvalue	Pathway name	All Pahtways
EGR4	DOWN	0.000270921	Nuclear Events (kinase and transcription factor activation)	Signaling by NTRKs, Nuclear Events (kinase and transcription factor activation), Signaling by NTRK1 (TRKA), NGF-stimulated transcription, Signaling by Receptor Tyrosine Kinases
ARC	DOWN	0.000270921	Nuclear Events (kinase and transcription factor activation)	Signaling by NTRKs, Nuclear Events (kinase and transcription factor activation), Signaling by NTRK1 (TRKA), NGF-stimulated transcription, Signaling by Receptor Tyrosine Kinases
EGR1	DOWN	0.0019194	Nuclear Events (kinase and transcription factor activation)	Signaling by NTRKs, Nuclear Events (kinase and transcription factor activation), Signaling by NTRK1 (TRKA), NGF-stimulated transcription, Signaling by Receptor Tyrosine Kinases
FOSB	DOWN	0.0113189	Nuclear Events (kinase and transcription factor activation)	Signaling by NTRKs, Nuclear Events (kinase and transcription factor activation), Signaling by NTRK1 (TRKA), NGF-stimulated transcription, Signaling by Receptor Tyrosine Kinases
DUSP6	DOWN	0.0168742	Nuclear Events (kinase and transcription factor activation)	Signaling by NTRKs, Nuclear Events (kinase and transcription factor activation), Signaling by NTRK1 (TRKA), Signaling by Receptor Tyrosine Kinases
DUSP4	DOWN	0.0179985	Nuclear Events (kinase and transcription factor activation)	Signaling by NTRKs, Nuclear Events (kinase and transcription factor activation), Signaling by NTRK1 (TRKA), Signaling by Receptor Tyrosine Kinases
EGR2	DOWN	0.0289729	Nuclear Events (kinase and transcription factor activation)	Signaling by NTRKs, Nuclear Events (kinase and transcription factor activation), Signaling by NTRK1 (TRKA), NGF-stimulated transcription, Signaling by Receptor Tyrosine Kinases
MAPKAPK2	UP	0.0290855	Nuclear Events (kinase and transcription factor activation)	Signaling by NTRKs, Nuclear Events (kinase and transcription factor activation), Signaling by NTRK1 (TRKA), Signaling by Receptor Tyrosine Kinases
NAB2	DOWN	0.043407	Nuclear Events (kinase and transcription factor activation)	Signaling by NTRKs, Nuclear Events (kinase and transcription factor activation), Signaling by NTRK1 (TRKA), NGF-stimulated transcription, Signaling by Receptor Tyrosine Kinases

### Sheet: Signaling by NTRK1 (TRKA)
Gene Symbol	FC Direction	wfisher_adj_pvalue	Pathway name	All Pahtways
EGR4	DOWN	0.000270921	Signaling by NTRK1 (TRKA)	Signaling by NTRKs, Nuclear Events (kinase and transcription factor activation), Signaling by NTRK1 (TRKA), NGF-stimulated transcription, Signaling by Receptor Tyrosine Kinases
ARC	DOWN	0.000270921	Signaling by NTRK1 (TRKA)	Signaling by NTRKs, Nuclear Events (kinase and transcription factor activation), Signaling by NTRK1 (TRKA), NGF-stimulated transcription, Signaling by Receptor Tyrosine Kinases
EGR1	DOWN	0.0019194	Signaling by NTRK1 (TRKA)	Signaling by NTRKs, Nuclear Events (kinase and transcription factor activation), Signaling by NTRK1 (TRKA), NGF-stimulated transcription, Signaling by Receptor Tyrosine Kinases
FOSB	DOWN	0.0113189	Signaling by NTRK1 (TRKA)	Signaling by NTRKs, Nuclear Events (kinase and transcription factor activation), Signaling by NTRK1 (TRKA), NGF-stimulated transcription, Signaling by Receptor Tyrosine Kinases
SHC1	UP	0.0153628	Signaling by NTRK1 (TRKA)	Signaling by NTRKs, Signaling by NTRK1 (TRKA), Signaling by Receptor Tyrosine Kinases
DUSP6	DOWN	0.0168742	Signaling by NTRK1 (TRKA)	Signaling by NTRKs, Nuclear Events (kinase and transcription factor activation), Signaling by NTRK1 (TRKA), Signaling by Receptor Tyrosine Kinases
DUSP4	DOWN	0.0179985	Signaling by NTRK1 (TRKA)	Signaling by NTRKs, Nuclear Events (kinase and transcription factor activation), Signaling by NTRK1 (TRKA), Signaling by Receptor Tyrosine Kinases
EGR2	DOWN	0.0289729	Signaling by NTRK1 (TRKA)	Signaling by NTRKs, Nuclear Events (kinase and transcription factor activation), Signaling by NTRK1 (TRKA), NGF-stimulated transcription, Signaling by Receptor Tyrosine Kinases
RIT1	UP	0.0290855	Signaling by NTRK1 (TRKA)	Signaling by NTRKs, Signaling by NTRK1 (TRKA), Signaling by Receptor Tyrosine Kinases
MAPKAPK2	UP	0.0290855	Signaling by NTRK1 (TRKA)	Signaling by NTRKs, Nuclear Events (kinase and transcription factor activation), Signaling by NTRK1 (TRKA), Signaling by Receptor Tyrosine Kinases
DNM1	DOWN	0.0312144	Signaling by NTRK1 (TRKA)	Signaling by NTRKs, Signaling by NTRK1 (TRKA), Signaling by Receptor Tyrosine Kinases
NAB2	DOWN	0.043407	Signaling by NTRK1 (TRKA)	Signaling by NTRKs, Nuclear Events (kinase and transcription factor activation), Signaling by NTRK1 (TRKA), NGF-stimulated transcription, Signaling by Receptor Tyrosine Kinases

### Sheet: Signaling by NTRKs
Gene Symbol	FC Direction	wfisher_adj_pvalue	Pathway name	All Pahtways
EGR4	DOWN	0.000270921	Signaling by NTRKs	Signaling by NTRKs, Nuclear Events (kinase and transcription factor activation), Signaling by NTRK1 (TRKA), NGF-stimulated transcription, Signaling by Receptor Tyrosine Kinases
ARC	DOWN	0.000270921	Signaling by NTRKs	Signaling by NTRKs, Nuclear Events (kinase and transcription factor activation), Signaling by NTRK1 (TRKA), NGF-stimulated transcription, Signaling by Receptor Tyrosine Kinases
EGR1	DOWN	0.0019194	Signaling by NTRKs	Signaling by NTRKs, Nuclear Events (kinase and transcription factor activation), Signaling by NTRK1 (TRKA), NGF-stimulated transcription, Signaling by Receptor Tyrosine Kinases
BDNF	DOWN	0.00525265	Signaling by NTRKs	Signaling by NTRKs, Signaling by Receptor Tyrosine Kinases
FOSB	DOWN	0.0113189	Signaling by NTRKs	Signaling by NTRKs, Nuclear Events (kinase and transcription factor activation), Signaling by NTRK1 (TRKA), NGF-stimulated transcription, Signaling by Receptor Tyrosine Kinases
SHC1	UP	0.0153628	Signaling by NTRKs	Signaling by NTRKs, Signaling by NTRK1 (TRKA), Signaling by Receptor Tyrosine Kinases
DUSP6	DOWN	0.0168742	Signaling by NTRKs	Signaling by NTRKs, Nuclear Events (kinase and transcription factor activation), Signaling by NTRK1 (TRKA), Signaling by Receptor Tyrosine Kinases
DUSP4	DOWN	0.0179985	Signaling by NTRKs	Signaling by NTRKs, Nuclear Events (kinase and transcription factor activation), Signaling by NTRK1 (TRKA), Signaling by Receptor Tyrosine Kinases
EGR2	DOWN	0.0289729	Signaling by NTRKs	Signaling by NTRKs, Nuclear Events (kinase and transcription factor activation), Signaling by NTRK1 (TRKA), NGF-stimulated transcription, Signaling by Receptor Tyrosine Kinases
RIT1	UP	0.0290855	Signaling by NTRKs	Signaling by NTRKs, Signaling by NTRK1 (TRKA), Signaling by Receptor Tyrosine Kinases
MAPKAPK2	UP	0.0290855	Signaling by NTRKs	Signaling by NTRKs, Nuclear Events (kinase and transcription factor activation), Signaling by NTRK1 (TRKA), Signaling by Receptor Tyrosine Kinases
DNM1	DOWN	0.0312144	Signaling by NTRKs	Signaling by NTRKs, Signaling by NTRK1 (TRKA), Signaling by Receptor Tyrosine Kinases
NAB2	DOWN	0.043407	Signaling by NTRKs	Signaling by NTRKs, Nuclear Events (kinase and transcription factor activation), Signaling by NTRK1 (TRKA), NGF-stimulated transcription, Signaling by Receptor Tyrosine Kinases

### Sheet: Signaling by Receptor Tyrosin
Gene Symbol	FC Direction	wfisher_adj_pvalue	Pathway name	All Pahtways
EGR4	DOWN	0.000270921	Signaling by Receptor Tyrosine Kinases	Signaling by NTRKs, Nuclear Events (kinase and transcription factor activation), Signaling by NTRK1 (TRKA), NGF-stimulated transcription, Signaling by Receptor Tyrosine Kinases
ARC	DOWN	0.000270921	Signaling by Receptor Tyrosine Kinases	Signaling by NTRKs, Nuclear Events (kinase and transcription factor activation), Signaling by NTRK1 (TRKA), NGF-stimulated transcription, Signaling by Receptor Tyrosine Kinases
EGR1	DOWN	0.0019194	Signaling by Receptor Tyrosine Kinases	Signaling by NTRKs, Nuclear Events (kinase and transcription factor activation), Signaling by NTRK1 (TRKA), NGF-stimulated transcription, Signaling by Receptor Tyrosine Kinases
BDNF	DOWN	0.00525265	Signaling by Receptor Tyrosine Kinases	Signaling by NTRKs, Signaling by Receptor Tyrosine Kinases
FOSB	DOWN	0.0113189	Signaling by Receptor Tyrosine Kinases	Signaling by NTRKs, Nuclear Events (kinase and transcription factor activation), Signaling by NTRK1 (TRKA), NGF-stimulated transcription, Signaling by Receptor Tyrosine Kinases
SHC1	UP	0.0153628	Signaling by Receptor Tyrosine Kinases	Signaling by NTRKs, Signaling by NTRK1 (TRKA), Signaling by Receptor Tyrosine Kinases
STMN1	DOWN	0.016171	Signaling by Receptor Tyrosine Kinases	Signaling by Receptor Tyrosine Kinases
DUSP6	DOWN	0.0168742	Signaling by Receptor Tyrosine Kinases	Signaling by NTRKs, Nuclear Events (kinase and transcription factor activation), Signaling by NTRK1 (TRKA), Signaling by Receptor Tyrosine Kinases
FGF2	UP	0.0177839	Signaling by Receptor Tyrosine Kinases	Signaling by Receptor Tyrosine Kinases
DUSP4	DOWN	0.0179985	Signaling by Receptor Tyrosine Kinases	Signaling by NTRKs, Nuclear Events (kinase and transcription factor activation), Signaling by NTRK1 (TRKA), Signaling by Receptor Tyrosine Kinases
LAMB3	DOWN	0.0222139	Signaling by Receptor Tyrosine Kinases	Signaling by Receptor Tyrosine Kinases
SPRY2	DOWN	0.0254219	Signaling by Receptor Tyrosine Kinases	Signaling by Receptor Tyrosine Kinases
ATP6V0C	DOWN	0.0257004	Signaling by Receptor Tyrosine Kinases	Signaling by Receptor Tyrosine Kinases
EGR2	DOWN	0.0289729	Signaling by Receptor Tyrosine Kinases	Signaling by NTRKs, Nuclear Events (kinase and transcription factor activation), Signaling by NTRK1 (TRKA), NGF-stimulated transcription, Signaling by Receptor Tyrosine Kinases
RIT1	UP	0.0290855	Signaling by Receptor Tyrosine Kinases	Signaling by NTRKs, Signaling by NTRK1 (TRKA), Signaling by Receptor Tyrosine Kinases
MAPKAPK2	UP	0.0290855	Signaling by Receptor Tyrosine Kinases	Signaling by NTRKs, Nuclear Events (kinase and transcription factor activation), Signaling by NTRK1 (TRKA), Signaling by Receptor Tyrosine Kinases
FLT3LG	UP	0.0312144	Signaling by Receptor Tyrosine Kinases	Signaling by Receptor Tyrosine Kinases
DNM1	DOWN	0.0312144	Signaling by Receptor Tyrosine Kinases	Signaling by NTRKs, Signaling by NTRK1 (TRKA), Signaling by Receptor Tyrosine Kinases
PLAT	UP	0.0389555	Signaling by Receptor Tyrosine Kinases	Signaling by Receptor Tyrosine Kinases
LRIG1	UP	0.0407277	Signaling by Receptor Tyrosine Kinases	Signaling by Receptor Tyrosine Kinases
ANOS1	UP	0.0409783	Signaling by Receptor Tyrosine Kinases	Signaling by Receptor Tyrosine Kinases
NAB2	DOWN	0.043407	Signaling by Receptor Tyrosine Kinases	Signaling by NTRKs, Nuclear Events (kinase and transcription factor activation), Signaling by NTRK1 (TRKA), NGF-stimulated transcription, Signaling by Receptor Tyrosine Kinases
PXN	UP	0.0435663	Signaling by Receptor Tyrosine Kinases	Signaling by Receptor Tyrosine Kinases

### Sheet: n Genes by Pathway
Pathway name	n
NGF-stimulated transcription	6
Nuclear Events (kinase and transcription factor activation)	9
Signaling by NTRK1 (TRKA)	12
Signaling by NTRKs	13
Signaling by Receptor Tyrosine Kinases	23

### Sheet: n Genes by Pathway and FC
Pathway name	DOWN	UP
NGF-stimulated transcription	6
Nuclear Events (kinase and transcription factor activation)	8	1
Signaling by NTRK1 (TRKA)	9	3
Signaling by NTRKs	10	3
Signaling by Receptor Tyrosine Kinases	14	9
